# Quantifying the bystander effect of antimicrobial use on the diversity and resistome of the gut microbiome in Malawian adults

**DOI:** 10.1101/2025.04.03.25325172

**Authors:** Edward Cunningham-Oakes, Vivien Price, Madalitso Mphasa, Jane Mallewa, Alistair Darby, Nicholas A Feasey, Joseph M Lewis

## Abstract

Antibiotic treatment for sepsis has an unintended yet crucial consequence: it exerts a bystander effect on the microbiome, changing its bacterial composition and resistome. Antimicrobial stewardship aims, in part, to minimise this effect to prevent development of subsequent drug-resistant infection, but data evaluating and quantifying these changes are largely lacking, especially in low-income settings which are disproportionately affected by antimicrobial resistance. Such data are critical to creating evidence-based stewardship protocols.

We address this data gap in Blantyre, Malawi. We used longitudinal sampling of human stool and metagenomic deep sequencing to describe microbiome composition and resistome pre-, during- and post-antimicrobial exposure. We developed Bayesian regression models to link these changes to individual antimicrobial agents. We find that ceftriaxone, in particular, exerts strong off-target effects, both increasing abundance of Enterobacterales, and the prevalence of macrolide and aminoglycoside resistance genes. Simulation from the fitted models allows exploration of different stewardship strategies, and can inform practice in Malawi and elsewhere.
