## Supplementary material for "Quantifying the bystander effect of antimicrobial use on the diversity and resistome of the gut microbiome in Malawian adults": Sample ENA accession numbers

ACCESSION	lab_id
ERS23798584	CAB11P
ERS23798585	CAL10A
ERS23798586	CAD10R
ERS23798587	CAG10C
ERS23798588	CAL10B
ERS23798589	CAM107
ERS23798590	CAC11T
ERS23798591	CAI102
ERS23798592	CAC116
ERS23798593	CAE10B
ERS23798594	CAG10F
ERS23798595	CAL10C
ERS23798596	CAC117
ERS23798597	CAC11U
ERS23798598	CAC118
ERS23798599	CAH107
ERS23798600	CAH108
ERS23798601	CAH109
ERS23798602	CAD10U
ERS23798603	CAD10P
ERS23798604	CAB13F
ERS23798605	CAE10G
ERS23798606	CAL10G
ERS23798607	CAE10H
ERS23798608	CAI104
ERS23798609	CAF100
ERS23798610	CAE10J
ERS23798611	CAC119
ERS23798612	CAD117
ERS23798613	CAD130
ERS23798614	CAM10I
ERS23798615	CAC125
ERS23798616	CAC11I
ERS23798617	CAC126
ERS23798618	CAF105
ERS23798619	CAG11A
ERS23798620	CAB153
ERS23798621	CAI10A
ERS23798622	CAI10B
ERS23798623	CAB11M
ERS23798624	CAM10J
ERS23798625	CAB10X
ERS23798626	CAB10Y
ERS23798627	CAB111
ERS23798628	CAC101
ERS23798629	CAC100
ERS23798630	CAC104
ERS23798631	CAC103
ERS23798632	CAC105
ERS23798633	CAD10N
ERS23798634	CAB10N
ERS23798635	CAB10P
ERS23798636	CAB114
ERS23798637	CAD100
ERS23798638	CAD101
ERS23798639	CAD102
ERS23798640	CAC109
ERS23798641	CAB10S
ERS23798642	CAC10A
ERS23798643	CAB11L
ERS23798644	CAD103
ERS23798645	CAD104
ERS23798646	CAB10T
ERS23798647	CAD105
ERS23798648	CAC10C
ERS23798649	CAB115
ERS23798650	CAB116
ERS23798651	CAB117
ERS23798652	CAB118
ERS23798653	CAD106
ERS23798654	CAI100
ERS23798655	CAC10D
ERS23798656	CAC10E
ERS23798657	CAC10F
ERS23798658	CAB11B
ERS23798659	CAC10H
ERS23798660	CAC10I
ERS23798661	CAC10G
ERS23798662	CAD10A
ERS23798663	CAL100
ERS23798664	CAE10A
ERS23798665	CAD109
ERS23798666	CAC10L
ERS23798667	CAD10B
ERS23798668	CAL102
ERS23798669	CAD108
ERS23798670	CAD10C
ERS23798671	CAD10E
ERS23798672	CAB16E
ERS23798673	CAE11S
ERS23798674	CAH10L
ERS23798675	CAC112
ERS23798676	CAF10U
ERS23798677	CAK10P
ERS23798678	CAB16J
ERS23798679	CAB16K
ERS23798680	CAB16G
ERS23798681	CAL113
ERS23798682	CAB16I
ERS23798683	CAB16H
ERS23798684	CAB16R
ERS23798685	CAH103
ERS23798686	CAE10E
ERS23798687	CAN106
ERS23798688	CAD12K
ERS23798689	CAD12I
ERS23798690	CAD12J
ERS23798691	CAD11T
ERS23798692	CAD12Q
ERS23798693	CAD12P
ERS23798694	CAJ10Q
ERS23798695	CAM117
ERS23798696	CAN10V
ERS23798697	CAL109
ERS23798698	CAB192
ERS23798699	CAM118
ERS23798700	CAD14M
ERS23798701	CAD14P
ERS23798702	CAC14B
ERS23798703	CAD14J
ERS23798704	CAC14A
ERS23798705	CAC148
ERS23798706	CAC147
ERS23798707	CAH102
ERS23798708	CAB18W
ERS23798709	CAB18U
ERS23798710	CAB18S
ERS23798711	CAB18H
ERS23798712	CAB18A
ERS23798713	CAB188
ERS23798714	CAB18X
ERS23798715	CAC14C
ERS23798716	CAC14D
ERS23798717	CAD14L
ERS23798718	CAE109
ERS23798719	CAD12D
ERS23798720	CAL107
ERS23798721	CAD10L
ERS23798722	CAE107
ERS23798723	CAC10W
ERS23798724	CAB11G
ERS23798725	CAC10Y
ERS23798726	CAB11I
ERS23798727	CAM103
ERS23798728	CAC111
ERS23798729	CAE10U
ERS23798730	CAC12D
ERS23798731	CAE10X
ERS23798732	CAE10W
ERS23798733	CAI10F
ERS23798734	CAE10V
ERS23798735	CAG11T
ERS23798736	CAC11N
ERS23798737	CAD13T
ERS23798738	CAB15M
ERS23798739	CAM104
ERS23798740	CAG11S
ERS23798741	CAD135
ERS23798742	CAB15X
ERS23798743	CAJ105
ERS23798744	CAJ104
ERS23798745	CAE10Z
ERS23798746	CAH117
ERS23798747	CAB15Y
ERS23798748	CAC11P
ERS23798749	CAC11Q
ERS23798750	CAB15Z
ERS23798751	CAH118
ERS23798752	CAI10G
ERS23798753	CAE10Y
ERS23798754	CAN101
ERS23798755	CAB160
ERS23798756	CAM10N
ERS23798757	CAD13U
ERS23798758	CAB162
ERS23798759	CAD10K
ERS23798760	CAC11R
ERS23798761	CAB161
ERS23798762	CAG11V
ERS23798763	CAE111
ERS23798764	CAE112
ERS23798765	CAG11W
ERS23798766	CAM10Q
ERS23798767	CAC135
ERS23798768	CAC134
ERS23798769	CAE106
ERS23798770	CAG11Y
ERS23798771	CAI10K
ERS23798772	CAD13Y
ERS23798773	CAD136
ERS23798774	CAC129
ERS23798775	CAM10K
ERS23798776	CAJ103
ERS23798777	CAL10T
ERS23798778	CAL10U
ERS23798779	CAL10V
ERS23798780	CAD10J
ERS23798781	CAD13P
ERS23798782	CAI10D
ERS23798783	CAD137
ERS23798784	CAB15F
ERS23798785	CAB15G
ERS23798786	CAI10E
ERS23798787	CAH10J
ERS23798788	CAD13Q
ERS23798789	CAC12A
ERS23798790	CAL10W
ERS23798791	CAH100
ERS23798792	CAB12C
ERS23798793	CAB15H
ERS23798794	CAD13R
ERS23798795	CAC12C
ERS23798796	CAG120
ERS23798797	CAE12H
ERS23798798	CAC133
ERS23798799	CAI10L
ERS23798800	CAC11S
ERS23798801	CAC12Z
ERS23798802	CAD10I
ERS23798803	CAG11X
ERS23798804	CAB164
ERS23798805	CAD13V
ERS23798806	CAM10P
ERS23798807	CAG11U
ERS23798808	CAB165
ERS23798809	CAG11G
ERS23798810	CAE114
ERS23798811	CAC130
ERS23798812	CAG11H
ERS23798813	CAE104
ERS23798814	CAB166
ERS23798815	CAE115
ERS23798816	CAH119
ERS23798817	CAD13W
ERS23798818	CAE12E
ERS23798819	CAE116
ERS23798820	CAH11A
ERS23798821	CAH11C
ERS23798822	CAD13X
ERS23798823	CAF10F
ERS23798824	CAC10S
ERS23798825	CAI10J
ERS23798826	CAF10G
ERS23798827	CAC132
ERS23798828	CAB15S
ERS23798829	CAG11I
ERS23798830	CAH11D
ERS23798831	CAJ106
ERS23798832	CAH11E
ERS23798833	CAE12F
ERS23798834	CAF10I
ERS23798835	CAC10R
ERS23798836	CAB15R
ERS23798837	CAF10E
ERS23798838	CAE12G
ERS23798839	CAJ108
ERS23798840	CAJ107
ERS23798841	CAK10L
ERS23798842	CAH11F
ERS23798843	CAF11A
ERS23798844	CAB17X
ERS23798845	CAC10Q
ERS23798846	CAB181
ERS23798847	CAF11B
ERS23798848	CAK10U
ERS23798849	CAJ10P
ERS23798850	CAJ10N
ERS23798851	CAD14H
ERS23798852	CAE11K
ERS23798853	CAB180
ERS23798854	CAL11B
ERS23798855	CAC143
ERS23798856	CAL104
ERS23798857	CAC145
ERS23798858	CAC141
ERS23798859	CAK101
ERS23798860	CAB183
ERS23798861	CAB186
ERS23798862	CAF11C
ERS23798863	CAM113
ERS23798864	CAC146
ERS23798865	CAC142
ERS23798866	CAM114
ERS23798867	CAB11W
ERS23798868	CAC149
ERS23798869	CAM116
ERS23798870	CAK103
ERS23798871	CAK102
ERS23798872	CAD14K
ERS23798873	CAD12G
ERS23798874	CAD12H
ERS23798875	CAB198
ERS23798876	CAE12Y
ERS23798877	CAL103
ERS23798878	CAN10X
ERS23798879	CAE12Z
ERS23798880	CAD12M
ERS23798881	CAC140
ERS23798882	CAB17W
ERS23798883	CAL11A
ERS23798884	CAB17R
ERS23798885	CAK10S
ERS23798886	CAN171
ERS23798887	CAE103
ERS23798888	CAM11C
ERS23798889	CAM11B
ERS23798890	CAF11K
ERS23798891	CAF11J
ERS23798892	CAF11I
ERS23798893	CAE133
ERS23798894	CAJ10S
ERS23798895	CAD11Y
ERS23798896	CAD11X
ERS23798897	CAD11W
ERS23798898	CAM102
ERS23798899	CAB12B
ERS23798900	CAC14M
ERS23798901	CAC14L
ERS23798902	CAD11V
ERS23798903	CAB18D
ERS23798904	CAD11U
ERS23798905	CAB18C
ERS23798906	CAC14K
ERS23798907	CAK116
ERS23798908	CAF118
ERS23798909	CAC10T
ERS23798910	CAF119
ERS23798911	CAE11H
ERS23798912	CAI110
ERS23798913	CAC13S
ERS23798914	CAD13F
ERS23798915	CAB17P
ERS23798916	CAD146
ERS23798917	CAD145
ERS23798918	CAD13H
ERS23798919	CAB17Q
ERS23798920	CAL119
ERS23798921	CAL116
ERS23798922	CAC13U
ERS23798923	CAB17M
ERS23798924	CAI10Z
ERS23798925	CAM112
ERS23798926	CAC13X
ERS23798927	CAC13H
ERS23798928	CAB11U
ERS23798929	CAL114
ERS23798930	CAG11J
ERS23798931	CAD141
ERS23798932	CAB167
ERS23798933	CAI10P
ERS23798934	CAE12Q
ERS23798935	CAC138
ERS23798936	CAE12N
ERS23798937	CAE12P
ERS23798938	CAD142
ERS23798939	CAC102
ERS23798940	CAE12R
ERS23798941	CAC139
ERS23798942	CAN102
ERS23798943	CAI10M
ERS23798944	CAH11G
ERS23798945	CAL118
ERS23798946	CAM10T
ERS23798947	CAE12L
ERS23798948	CAB15U
ERS23798949	CAD10F
ERS23798950	CAH11H
ERS23798951	CAB15T
ERS23798952	CAD118
ERS23798953	CAE12I
ERS23798954	CAF10J
ERS23798955	CAE12K
ERS23798956	CAI10S
ERS23798957	CAM10V
ERS23798958	CAD139
ERS23798959	CAF10P
ERS23798960	CAM100
ERS23798961	CAE117
ERS23798962	CAF10Q
ERS23798963	CAJ10A
ERS23798964	CAE12M
ERS23798965	CAI10N
ERS23798966	CAC137
ERS23798967	CAK10M
ERS23798968	CAG127
ERS23798969	CAH11I
ERS23798970	CAJ10B
ERS23798971	CAB11T
ERS23798972	CAI10R
ERS23798973	CAG126
ERS23798974	CAD143
ERS23798975	CAD144
ERS23798976	CAN104
ERS23798977	CAD132
ERS23798978	CAC11J
ERS23798979	CAC11K
ERS23798980	CAC115
ERS23798981	CAD13J
ERS23798982	CAH10G
ERS23798983	CAD112
ERS23798984	CAC11Z
ERS23798985	CAH10D
ERS23798986	CAB137
ERS23798987	CAH10B
ERS23798988	CAC11X
ERS23798989	CAF101
ERS23798990	CAD111
ERS23798991	CAD10T
ERS23798992	CAD10W
ERS23798993	CAI105
ERS23798994	CAD10V
ERS23798995	CAC11F
ERS23798996	CAL10K
ERS23798997	CAI106
ERS23798998	CAB13M
ERS23798999	CAL10J
ERS23799000	CAI108
ERS23799001	CAI107
ERS23799002	CAB12A
ERS23799003	CAG10I
ERS23799004	CAM10C
ERS23799005	CAD110
ERS23799006	CAG10K
ERS23799007	CAB136
ERS23799008	CAC11G
ERS23799009	CAD114
ERS23799010	CAI109
ERS23799011	CAC11Y
ERS23799012	CAD113
ERS23799013	CAB139
ERS23799014	CAB13A
ERS23799015	CAM10G
ERS23799016	CAD116
ERS23799017	CAB13C
ERS23799018	CAF10L
ERS23799019	CAB14W
ERS23799020	CAB14X
ERS23799021	CAG119
ERS23799022	CAC124
ERS23799023	CAH105
ERS23799024	CAL10M
ERS23799025	CAJ100
ERS23799026	CAG118
ERS23799027	CAM10A
ERS23799028	CAM109
ERS23799029	CAE10I
ERS23799030	CAD10X
ERS23799031	CAM10B
ERS23799032	CAC11D
ERS23799033	CAC113
